# Computational Causal Discovery for Posttraumatic Stress and Negative Self Image in Young Maltreated Children

**DOI:** 10.1101/2022.07.20.22277681

**Authors:** Glenn N. Saxe, Leah J. Morales, Sisi Ma, Mehmet Urgurbil, Constantin Aliferis

## Abstract

**Objectives:** This article features the application of computational causal discovery (CCD) methods to determine the mechanism for Posttraumatic Stress (PTS) in young, maltreated children, in order to advance knowledge for prevention. Advances in prevention require research that identifies causal factors, but the scientific literature that would inform the identification of causes are almost exclusively based on the application of correlational methods to observational data. Causal inferences from such research will frequently be in error. We conducted the present study to explore the application of CCD methods as an alternative – or a supplement – to experimental methods, which can rarely be applied in human research on causal factors for PTS.

**Methods:** A data processing pipeline that integrates state-of-the-art CCD algorithms was applied to an existing observational, longitudinal data set collected by the Consortium for Longitudinal Studies in Child Abuse and Neglect (LONGSCAN). This data set contains a sample of 1,354 children who were identified in infancy to early childhood as being maltreated or at risk.

**Results:** A causal network model of 251 variables (nodes) and 818 bivariate relations (edges) was discovered, revealing four direct causes and two direct effects for PTS at age 8, within a network containing a broad diversity of causal pathways. Specific causal factors included stress, social, family and development problems: and several of these factors point to promising approaches for prevention.

**Conclusions:** These results indicate that CCD methods show promise for research on the complex etiology of PTS in young, maltreated children.
