## Supplement 2 for "Computational Causal Discovery for Posttraumatic Stress and Negative Self Image in Young Maltreated Children"

### Sheet: Sheet1
Name	Variable	Time Label	Time Order	Instrument	Respondent		Yellow highlight indicates that the variable was computed for the purposes of this study.
Birth Year (1)	SUBJDOB	Constitutional	1	Child Demographics	Caregiver
Sex (1)	SUBJGEND	Constitutional	1	Child Demographics	Caregiver
Race (B) (1)	LSRACE	Constitutional	1	Child Demographics	Caregiver
Race (W) (1)	LSRACE	Constitutional	1	Child Demographics	Caregiver
Race (H) (1)	LSRACE	Constitutional	1	Child Demographics	Caregiver
Prenatal Visits (2)	pera3	Perinatal	2	Perinatal Information	Biological Mother
Premature (2)	pera5	Perinatal	2	Perinatal Information	Biological Mother
Birth Weight (2)	(pera4a * 16) + pera4b	Perinatal	2	Perinatal Information	Biological Mother
Cargiver Years Edu (4)	dema1	Age 4	4	Caregiver Demographics	Caregiver
Caregiver HS Diploma (4)	dema2	Age 4	4	Caregiver Demographics	Caregiver
Family Income (4)	dema10	Age 4	4	Caregiver Demographics	Caregiver
Child Lives with Caregiver (8)	dea2	Age 8	8	Caregiver Demographics	Caregiver
Family Income (8)	dea18	Age 8	8	Caregiver Demographics	Caregiver
Approp Expectations (4)	aapbex	Age 4	4	Adult-Adolescent Parenting Inv.	Caregiver
Approp Expectations Expan (4)	aapbexa	Age 4	4	Adult-Adolescent Parenting Inv.	Caregiver
Approp Empathy (4)	aapbemp	Age 4	4	Adult-Adolescent Parenting Inv.	Caregiver
Values Noncorp Punishmnt (4)	aapbpun	Age 4	4	Adult-Adolescent Parenting Inv.	Caregiver
Approp Family Roles (4)	aapbrol	Age 4	4	Adult-Adolescent Parenting Inv.	Caregiver
Partner Relatedness (4)	ariarel	Age 4	4	Autonomy and Relatedness Inv.	Caregiver
Partner Hostile Control (4)	ariahos	Age 4	4	Autonomy and Relatedness Inv.	Caregiver
Partner Acceptance (4)	ariaacc	Age 4	4	Autonomy and Relatedness Inv.	Caregiver
Partner Lack of Empathy (4)	ariadet	Age 4	4	Autonomy and Relatedness Inv.	Caregiver
Partner Control (4)	ariacon	Age 4	4	Autonomy and Relatedness Inv.	Caregiver
Partner Autonomy (4)	ariaaut	Age 4	4	Autonomy and Relatedness Inv.	Caregiver
Personal-Social Battelle (4)	aebsoc	Age 4	4	Batelle Developmental Screening	Caregiver
Adaptive Battelle (4)	aebada	Age 4	4	Batelle Developmental Screening	Caregiver
Gross Motor Battelle (4)	aebgrs	Age 4	4	Batelle Developmental Screening	Caregiver
Fine Motor Batelle (4)	aebfin	Age 4	4	Batelle Developmental Screening	Caregiver
Motor Battelle (4)	aebmot	Age 4	4	Batelle Developmental Screening	Caregiver
Receptive Battelle (4)	aebrec	Age 4	4	Batelle Developmental Screening	Caregiver
Expressive Battelle (4)	aebexp	Age 4	4	Batelle Developmental Screening	Caregiver
Communication Battelle (4)	aebcom	Age 4	4	Batelle Developmental Screening	Caregiver
Cognitive Battelle (4)	aebcog	Age 4	4	Batelle Developmental Screening	Caregiver
Total Battelle (4)	aebtot	Age 4	4	Batelle Developmental Screening	Caregiver
Resp-Part Reasoning (6)	ctpareaa	Age 6	6	CTS: Partner to Partner	Caregiver
Part-Resp Reasoning (6)	ctpareab	Age 6	6	CTS: Partner to Partner	Caregiver
Resp-Part Verbal Aggres (6)	ctpavera	Age 6	6	CTS: Partner to Partner	Caregiver
Part-Resp Verbal Aggres (6)	ctpaverb	Age 6	6	CTS: Partner to Partner	Caregiver
Resp-Part Phys Aggres (6)	ctpavioa	Age 6	6	CTS: Partner to Partner	Caregiver
Part-Resp Phys Aggres (6)	ctpaviob	Age 6	6	CTS: Partner to Partner	Caregiver
Resp-Part Minor Violence (6)	ctpamina	Age 6	6	CTS: Partner to Partner	Caregiver
Part-Resp Minor Violence (6)	ctpaminb	Age 6	6	CTS: Partner to Partner	Caregiver
Resp-Part Severe Violence (6)	ctpaseva	Age 6	6	CTS: Partner to Partner	Caregiver
Part-Resp Severe Violence (6)	ctpasevb	Age 6	6	CTS: Partner to Partner	Caregiver
Father Involvement (6)	dadatot1	Age 6	6	Father Involvement with Child	Caregiver
CES-D Total (4)	depatot	Age 4	4	CES-D	Caregiver
CES-D Total (6)	depatot	Age 6	6	CES-D	Caregiver
ESIA Total (6)	esiatot	Age 6	6	Everyday Stressors Index (ESIA)	Caregiver
Fapgar Total (2)	fapgar	Perinatal	2	Family APGAR	Caregiver
Hosa Total (4)	hosatot	Age 4	4	Health Opinion Survey	Caregiver
Change Life Events (C) (4)	lesbtcg	Age 4	4	Caregiver Life Experiences	Caregiver
LSDA Total (6)	lsdatot	Age 6	6	Lonelieness & Social Dissatisfaction	Child
MH6A Total (6)	mh6atot	Age 6	6	Caregiver Health	Caregiver
MHLA Total (4)	mhlatot	Age 4	4	Caregiver Health	Caregiver
CAGE (4)	cagea	Age 4	4	CAGE (MHLA)	Caregiver
Neighbrhd Support + Safety (4)	neiatot	Age 4	4	Neighborhood Short Form	Caregiver
Cognitive Competence (Pre-K) (6)	pckacog	Age 6	6	Pictorial Perceived Competence (PreSchl)	Child
Peer Acceptance (Pre-K) (6)	pckaacc	Age 6	6	Pictorial Perceived Competence (PreSchl)	Child
Phys Competence (Pre-K) (6)	pckaphy	Age 6	6	Pictorial Perceived Competence (PreSchl)	Child
Maternal Acceptance (Pre-K) (6)	pckamat	Age 6	6	Pictorial Perceived Competence (Gr 1-2)	Child
Cognitive Competence (Gr 1-2) (6)	pcsacog	Age 6	6	Pictorial Perceived Competence (Gr 1-2)	Child
Peer Acceptance (Gr 1-2) (6)	pcsaacc	Age 6	6	Pictorial Perceived Competence (Gr 1-2)	Child
Phys Competence (Gr 1-2) (6)	pcsaphy	Age 6	6	Pictorial Perceived Competence (Gr 1-2)	Child
Maternal Acceptance (Gr 1-2) (6)	pcsamat	Age 6	6	Pictorial Perceived Competence (Gr 1-2)	Child
Press Total (4)	presstot	Age 4	4	Preschool Symptom Self-Report	Caregiver
Press Total (6)	presstot	Age 6	6	Preschool Symptom Self-Report	Caregiver
Schl Safety Qstnre Total (6)	safatot	Age 6	6	School Safety Questionnaire	Caregiver
Num Separations (4)	numsep	Age 4	4	Separation from Caregiver	Caregiver
Total Wks Separated (4)	weeksep	Age 4	4	Separation from Caregiver	Caregiver
Conflict Total Score (6)	sfiacon	Age 6	6	Self-report Family Inv.	Child
Cohesion Total Score (6)	sfiacoh	Age 6	6	Self-report Family Inv.	Child
Conflict Mean Score (6)	sfiacon2	Age 6	6	Self-report Family Inv.	Child
Cohesion Mean Score (6)	sfiacoh2	Age 6	6	Self-report Family Inv.	Child
Social Support (4)	ssqbtot	Age 4	4	Functional Social Support	Caregiver
Social Support (6)	ssqbtot	Age 6	6	Functional Social Support	Caregiver
Negative Self Image (8)	alasscc	Age 8	8	Social Concerns and Desirability	Child
Social Desirability (8)	alaslie	Age 8	8	Social Concerns and Desirability	Child
Somaticization (8)	bsatsom	Age 8	8	Brief Symptom Inventory	Child
Obses-compulsive (8)	bsatobs	Age 8	8	Brief Symptom Inventory	Child
Interprsnl Sensitivity (8)	bsatint	Age 8	8	Brief Symptom Inventory	Child
Depression (8)	bsatdep	Age 8	8	Brief Symptom Inventory	Child
Anxiety (8)	bsatanx	Age 8	8	Brief Symptom Inventory	Child
Hostility (8)	bsathos	Age 8	8	Brief Symptom Inventory	Child
Phobic Anxiety (8)	bsatpho	Age 8	8	Brief Symptom Inventory	Child
Paranoid Ideation (8)	bsatpar	Age 8	8	Brief Symptom Inventory	Child
Psychoticism (8)	bsatpsy	Age 8	8	Brief Symptom Inventory	Child
Num Nonzero Resps (BSI) (8)	bsatpst	Age 8	8	Brief Symptom Inventory	Child
Pos Sym Distress (8)	bsatpsdi	Age 8	8	Brief Symptom Inventory	Child
Global Severity (8)	bsatgsi	Age 8	8	Brief Symptom Inventory	Child
Part-Resp Reasoning (8)	ctbreab	Age 8	8	CTS: Partner to Respondent	Caregiver
Part-Resp Verbal Aggres (8)	ctbverb	Age 8	8	CTS: Partner to Respondent	Caregiver
Part-Resp Phys Aggres (8)	ctbviob	Age 8	8	CTS: Partner to Respondent	Caregiver
Part-Resp Minor Violence (8)	ctbminb	Age 8	8	CTS: Partner to Respondent	Caregiver
Part-Resp Severe Violence (8)	ctbsevb	Age 8	8	CTS: Partner to Respondent	Caregiver
Father Involvement (8)	dabtot1	Age 8	8	Father Involvement with Child	Caregiver
Psych Aggres: Cgvr (8)	dmpsyaga	Age 8	8	Discipline Methods	Caregiver
Psych Aggres: Non-caregiver (8)	dmpsyagb	Age 8	8	Discipline Methods	Caregiver
Psych Aggres: Cgvr + Others (8)	dmpsyagc	Age 8	8	Discipline Methods	Caregiver
Minor Assault: Cgvr (8)	dmminasa	Age 8	8	Discipline Methods	Caregiver
Minor Assault: Non-caregiver (8)	dmminasb	Age 8	8	Discipline Methods	Caregiver
Minor Assault: Cgvr + Others (8)	dmminasc	Age 8	8	Discipline Methods	Caregiver
Severe Assault: Cgvr (8)	dmsevasa	Age 8	8	Discipline Methods	Caregiver
Severe Assault: Non-caregiver (8)	dmsevasb	Age 8	8	Discipline Methods	Caregiver
Severe Assault: Cgvr + Others (8)	dmsevasc	Age 8	8	Discipline Methods	Caregiver
Neighbrhd Support + Safety (8)	neatot	Age 8	8	Neighborhood Short Form	Caregiver
Conflict Total (8)	sfacon	Age 8	8	Self-report Family Inv.	Child
Cohesion Total (8)	sfacoh	Age 8	8	Self-report Family Inv.	Child
Conflict Mean (8)	sfacon2	Age 8	8	Self-report Family Inv.	Child
Cohesion Mean (8)	sfacoh2	Age 8	8	Self-report Family Inv.	Child
Daily Living (6)	dl_std	Age 6	6	Vineland Screener	Caregiver
Socialization (6)	so_std	Age 6	6	Vineland Screener	Caregiver
Daily Living (8)	dl_std	Age 8	8	Vineland Screener	Caregiver
Socialization (8)	so_std	Age 8	8	Vineland Screener	Caregiver
Social Probs (4)	CB4TSOC	Age 4	4	CBCL	Caregiver
Total Problem Score (4)	CB4TTOT	Age 4	4	CBCL	Caregiver
Internalizing (4)	CB4TINT	Age 4	4	CBCL	Caregiver
Externalizing (4)	CB4TEXT	Age 4	4	CBCL	Caregiver
Social Probs (6)	CB4TSOC	Age 6	6	CBCL	Caregiver
Total Problem Score (6)	CB4TTOT	Age 6	6	CBCL	Caregiver
Internalizing (6)	CB4TINT	Age 6	6	CBCL	Caregiver
Externalizing (6)	CB4TEXT	Age 6	6	CBCL	Caregiver
Social Problems (8)	CB4TSOC	Age 8	8	CBCL	Caregiver
Total Problem Score (8)	CB4TTOT	Age 8	8	CBCL	Caregiver
Internalizing (8)	CB4TINT	Age 8	8	CBCL	Caregiver
Externalizing (8)	CB4TEXT	Age 8	8	CBCL	Caregiver
Non-viol Discipline CTSB (4)	ctsbrea1	Age 4	4	CTS: Respondent to Child	Caregiver
Aggression (4)	ctsbver1	Age 4	4	CTS: Respondent to Child	Caregiver
Min. Assault CTSB (4)	ctsbmin1	Age 4	4	CTS: Respondent to Child	Caregiver
Non-viol Discipline CTSB (6)	ctsbrea1	Age 6	6	CTS: Respondent to Child	Caregiver
Psych Aggr CTSB (6)	ctsbver1	Age 6	6	CTS: Respondent to Child	Caregiver
Min. Assault CTSB (6)	ctsbmin1	Age 6	6	CTS: Respondent to Child	Caregiver
Cargiver Lost Parent(s) (4)	losspar	Age 4	4	Caregiver History of Loss and Victimization	Caregiver
Academic Performance (Tchr) (6)	TRFTACA	Age 6	6	Teacher Report Form	Teacher
Total Adaptive Func (Tchr) (6)	TRFTTAF	Age 6	6	Teacher Report Form	Teacher
Total Problem Score (Tchr) (6)	TRFTTOT	Age 6	6	Teacher Report Form	Teacher
Internalizing (Tchr) (6)	TRFTINT	Age 6	6	Teacher Report Form	Teacher
Externalizing (Tchr) (6)	TRFTEXT	Age 6	6	Teacher Report Form	Teacher
Academic Performance (Tchr) (8)	TRFTACA	Age 8	8	Teacher Report Form	Teacher
Total Adaptive Func (Tchr) (8)	TRFTTAF	Age 8	8	Teacher Report Form	Teacher
Total Problem Score (Tchr) (8)	TRFTTOT	Age 8	8	Teacher Report Form	Teacher
Internalizing (Tchr) (8)	TRFTINT	Age 8	8	Teacher Report Form	Teacher
Externalizing (Tchr) (8)	TRFTEXT	Age 8	8	Teacher Report Form	Teacher
Verb Assertion (8)	biavass1	Age 8	8	Behavioral Intent Scale	Child
Phys Aggression (8)	biapagg1	Age 8	8	Behavioral Intent Scale	Child
Verb Aggression (8)	biavagg1	Age 8	8	Behavioral Intent Scale	Child
Help-seeking Behav (8)	biahsb1	Age 8	8	Behavioral Intent Scale	Child
Response Avoidance (8)	biaavoi1	Age 8	8	Behavioral Intent Scale	Child
Compromise (8)	biacomp1	Age 8	8	Behavioral Intent Scale	Child
Phys Assertion (8)	biapass1	Age 8	8	Behavioral Intent Scale	Child
Attachment (8)	SPS_ATT	Age 8	8	Social Provisions Scale	Child
Social integration (8)	SPS_SOC	Age 8	8	Social Provisions Scale	Child
Reassurance of Worth (8)	SPS_REA	Age 8	8	Social Provisions Scale	Child
Reliable Alliance (8)	SPS_REL	Age 8	8	Social Provisions Scale	Child
Guidance (8)	SPS_GUI	Age 8	8	Social Provisions Scale	Child
Opprtnty for Nurturance (8)	SPS_NUR	Age 8	8	Social Provisions Scale	Child
Schl Safety Qstnre Total (8)	ssatot	Age 8	8	School Safety Questionnaire	Caregiver
Posttraumatic Stress Score (8)	TSCTPTS	Age 8	8	Trauma Symptom Checklist	Child
Feel Safe (6)	ceva3 + ceva10 + ceva12 + ceva20	Age 6	6	Thing's I've Seen and Heard	Child
Witness Violence (6)	ceva5 + ceva7 + ceva11 + ceva15 + ceva16 + ceva18	Age 6	6	Thing's I've Seen and Heard	Child
Feel Safe (8)	wva3 + wva10 + wva12 + wva20	Age 8	8	Thing's I've Seen and Heard	Child
Witness Violence (8)	wva5 + wva7 + wva11 + wva15 + wva16 + wva18	Age 8	8	Thing's I've Seen and Heard	Child
Physically Assaulted (8)	wva21	Age 8	8	Thing's I've Seen and Heard	Child
Physically Threatened (8)	wva23 + wva24 + wva25	Age 8	8	Thing's I've Seen and Heard	Child
Adults Home Thrtn Each Oth (8)	wva26	Age 8	8	Thing's I've Seen and Heard	Child
Total Records (0-4)	REC0	Age 0 - 4	3	CPS Maltreatment Records	N/A
Total Records (4-6)	REC4	Age 4 - 6	5	CPS Maltreatment Records	N/A
Total Records (6-8)	REC6	Age 6 - 8	7	CPS Maltreatment Records	N/A
Phys Abuse Records (0-4)	MCPA04	Age 0 - 4	3	CPS Maltreatment Records	N/A
Phys Abuse Records (4-6)	MCPA46	Age 4 - 6	5	CPS Maltreatment Records	N/A
Phys Abuse Records (6-8)	MCPA68	Age 6 - 8	7	CPS Maltreatment Records	N/A
Sexual Abuse Records (0-4)	MCSA04	Age 0 - 4	3	CPS Maltreatment Records	N/A
Sexual Abuse Records (4-6)	MCSA46	Age 4 - 6	5	CPS Maltreatment Records	N/A
Sexual Abuse Records (6-8)	MCSA68	Age 6 - 8	7	CPS Maltreatment Records	N/A
Neglect Records (0-4)	MCON04	Age 0 - 4	3	CPS Maltreatment Records	N/A
Neglect Records (4-6)	MCON46	Age 4 - 6	5	CPS Maltreatment Records	N/A
Neglect Records (6-8)	MCON68	Age 6 - 8	7	CPS Maltreatment Records	N/A
Failure to Provide Needs Records (0-4)	MCFP04	Age 0 - 4	3	CPS Maltreatment Records	N/A
Failure to Provide Needs Records (4-6)	MCFP46	Age 4 - 6	5	CPS Maltreatment Records	N/A
Failure to Provide Needs Records (6-8)	MCFP68	Age 6 - 8	7	CPS Maltreatment Records	N/A
Lack of Supervision Records (0-4)	MCLS04	Age 0 - 4	3	CPS Maltreatment Records	N/A
Lack of Supervision Records (4-6)	MCLS46	Age 4 - 6	5	CPS Maltreatment Records	N/A
Lack of Supervision Records (6-8)	MCLS68	Age 6 - 8	7	CPS Maltreatment Records	N/A
Emotional Maltreat Records (0-4)	MCEM04	Age 0 - 4	3	CPS Maltreatment Records	N/A
Emotional Maltreat Records (4-6)	MCEM46	Age 4 - 6	5	CPS Maltreatment Records	N/A
Emotional Maltreat Records (6-8)	MCEM68	Age 6 - 8	7	CPS Maltreatment Records	N/A
Moral/Legal Maltreat Records (0-4)	MCML04	Age 0 - 4	3	CPS Maltreatment Records	N/A
Moral/Legal Maltreat Records (4-6)	MCML46	Age 4 - 6	5	CPS Maltreatment Records	N/A
Moral/Legal Maltreat Records (6-8)	MCML68	Age 6 - 8	7	CPS Maltreatment Records	N/A
Edu Maltreat Records (0-4)	MCED04	Age 0 - 4	3	CPS Maltreatment Records	N/A
Edu Maltreat Records (4-6)	MCED46	Age 4 - 6	5	CPS Maltreatment Records	N/A
Edu Maltreat Records (6-8)	MCED68	Age 6 - 8	7	CPS Maltreatment Records	N/A
Drug/Alcohol Records (0-4)	MCDA04	Age 0 - 4	3	CPS Maltreatment Records	N/A
Drug/Alcohol Records (4-6)	MCDA46	Age 4 - 6	5	CPS Maltreatment Records	N/A
Drug/Alcohol Records (6-8)	MCDA68	Age 6 - 8	7	CPS Maltreatment Records	N/A
Dom Viol Records (0-4)	MCDV04	Age 0 - 4	3	CPS Maltreatment Records	N/A
Dom Viol Records (4-6)	MCDV46	Age 4 - 6	5	CPS Maltreatment Records	N/A
Dom Viol Records (6-8)	MCDV68	Age 6 - 8	7	CPS Maltreatment Records	N/A
Total Allegation Records (0-4)	M04A	Age 0 - 4	3	CPS Maltreatment Records	N/A
Total Allegation Records (4-6)	M46A	Age 4 - 6	5	CPS Maltreatment Records	N/A
Total Allegation Records (6-8)	M68A	Age 6 - 8	7	CPS Maltreatment Records	N/A
Total Substantiated Records (0-4)	M04S	Age 0 - 4	3	CPS Maltreatment Records	N/A
Total Substantiated Records (4-6)	M46S	Age 4 - 6	5	CPS Maltreatment Records	N/A
Total Substantiated Records (6-8)	M68S	Age 6 - 8	7	CPS Maltreatment Records	N/A
Phys Abuse Substantiated Records (0-4)	MPA04S	Age 0 - 4	3	CPS Maltreatment Records	N/A
Phys Abuse Substantiated Records (4-6)	MPA46S	Age 4 - 6	5	CPS Maltreatment Records	N/A
Phys Abuse Substantiated Records (6-8)	MPA68S	Age 6 - 8	7	CPS Maltreatment Records	N/A
Sexual Abuse Substantiated Records (0-4)	MSA04S	Age 0 - 4	3	CPS Maltreatment Records	N/A
Sexual Abuse Substantiated Records (4-6)	MSA46S	Age 4 - 6	5	CPS Maltreatment Records	N/A
Sexual Abuse Substantiated Records (6-8)	MSA68S	Age 6 - 8	7	CPS Maltreatment Records	N/A
Neglect Substantiated Records (0-4)	MON04S	Age 0 - 4	3	CPS Maltreatment Records	N/A
Neglect Substantiated Records (4-6)	MON46S	Age 4 - 6	5	CPS Maltreatment Records	N/A
Neglect Substantiated Records (6-8)	MON68S	Age 6 - 8	7	CPS Maltreatment Records	N/A
Failure to Provide Needs Substantiated Records (0-4)	MFP04S	Age 0 - 4	3	CPS Maltreatment Records	N/A
Failure to Provide Needs Substantiated Records (4-6)	MFP46S	Age 4 - 6	5	CPS Maltreatment Records	N/A
Failure to Provide Needs Substantiated Records (6-8)	MFP68S	Age 6 - 8	7	CPS Maltreatment Records	N/A
Lack of Supervision Substantiated Records (0-4)	MLS04S	Age 0 - 4	3	CPS Maltreatment Records	N/A
Lack of Supervision Substantiated Records (4-6)	MLS46S	Age 4 - 6	5	CPS Maltreatment Records	N/A
Lack of Supervision Substantiated Records (6-8)	MLS68S	Age 6 - 8	7	CPS Maltreatment Records	N/A
Emotional Maltreat Substantiated Records (0-4)	MEM04S	Age 0 - 4	3	CPS Maltreatment Records	N/A
Emotional Maltreat Substantiated Records (4-6)	MEM46S	Age 4 - 6	5	CPS Maltreatment Records	N/A
Emotional Maltreat Substantiated Records (6-8)	MEM68S	Age 6 - 8	7	CPS Maltreatment Records	N/A
Moral/Legal Maltreat Substantiated Records (0-4)	MML04S	Age 0 - 4	3	CPS Maltreatment Records	N/A
Moral/Legal Maltreat Substantiated Records (4-6)	MML46S	Age 4 - 6	5	CPS Maltreatment Records	N/A
Moral/Legal Maltreat Substantiated Records (6-8)	MML68S	Age 6 - 8	7	CPS Maltreatment Records	N/A
Edu Maltreat Substantiated Records (0-4)	MED04S	Age 0 - 4	3	CPS Maltreatment Records	N/A
Edu Maltreat Substantiated Records (4-6)	MED46S	Age 4 - 6	5	CPS Maltreatment Records	N/A
Edu Maltreat Substantiated Records (6-8)	MED68S	Age 6 - 8	7	CPS Maltreatment Records	N/A
Drug/Alcohol Substantiated Records (0-4)	MDA04S	Age 0 - 4	3	CPS Maltreatment Records	N/A
Drug/Alcohol Substantiated Records (4-6)	MDA46S	Age 4 - 6	5	CPS Maltreatment Records	N/A
Drug/Alcohol Substantiated Records (6-8)	MDA68S	Age 6 - 8	7	CPS Maltreatment Records	N/A
Dom Viol Substantiated Records (0-4)	MDV04S	Age 0 - 4	3	CPS Maltreatment Records	N/A
Dom Viol Substantiated Records (4-6)	MDV46S	Age 4 - 6	5	CPS Maltreatment Records	N/A
Dom Viol Substantiated Records (6-8)	MDV68S	Age 6 - 8	7	CPS Maltreatment Records	N/A
Dom Viol Risk Substantiated Records (0-4)	NDVS04	Age 0 - 4	3	CPS Maltreatment Records	N/A
Dom Viol Risk Substantiated Records (4-6)	NDVS46	Age 4 - 6	5	CPS Maltreatment Records	N/A
Dom Viol Risk Substantiated Records (6-8)	NDVS68	Age 6 - 8	7	CPS Maltreatment Records	N/A
Severity - Phys Abuse (0-4)	MSPA04	Age 0 - 4	3	CPS Maltreatment Records	N/A
Severity - Phys Abuse (4-6)	MSPA46	Age 4 - 6	5	CPS Maltreatment Records	N/A
Severity - Phys Abuse (6-8)	MSPA68	Age 6 - 8	7	CPS Maltreatment Records	N/A
Severity - Sexual Abuse (0-4)	MSSA04	Age 0 - 4	3	CPS Maltreatment Records	N/A
Severity - Sexual Abuse (4-6)	MSSA46	Age 4 - 6	5	CPS Maltreatment Records	N/A
Severity - Sexual Abuse (6-8)	MSSA68	Age 6 - 8	7	CPS Maltreatment Records	N/A
Severity - Failure to Provide Needs (0-4)	MSFP04	Age 0 - 4	3	CPS Maltreatment Records	N/A
Severity - Failure to Provide Needs (4-6)	MSFP46	Age 4 - 6	5	CPS Maltreatment Records	N/A
Severity - Failure to Provide Needs (6-8)	MSFP68	Age 6 - 8	7	CPS Maltreatment Records	N/A
Severity - Lack of Supervision (0-4)	MSLS04	Age 0 - 4	3	CPS Maltreatment Records	N/A
Severity - Lack of Supervision (4-6)	MSLS46	Age 4 - 6	5	CPS Maltreatment Records	N/A
Severity - Lack of Supervision (6-8)	MSLS68	Age 6 - 8	7	CPS Maltreatment Records	N/A
Severity - Emotional Maltreatment (0-4)	MSEM04	Age 0 - 4	3	CPS Maltreatment Records	N/A
Severity - Emotional Maltreatment (4-6)	MSEM46	Age 4 - 6	5	CPS Maltreatment Records	N/A
Severity - Emotional Maltreatment (6-8)	MSEM68	Age 6 - 8	7	CPS Maltreatment Records	N/A
Age First CPS Referral (NA)	AGEFSTRF	N/A	N/A	CPS Maltreatment Records	N/A
