## Supplement 4 for "Computational Causal Discovery for Posttraumatic Stress and Negative Self Image in Young Maltreated Children"

### Sheet: Sheet 1 - LONGSCAN Supplement 4
LONGSCAN Supplement 4
Path-lengths	Path
1	Emotional Maltreat Records (0-4) --> Posttraumatic Stress (8)
1	Feel Safe (8) --> Posttraumatic Stress (8)
1	Physically Assaulted (8) --> Posttraumatic Stress (8)
1	Physically Threatened (8) --> Posttraumatic Stress (8)
1	Witness Violence (8) --> Posttraumatic Stress (8)
2	Partner Lack of Empathy (4) --> Physically Threatened (8) --> Posttraumatic Stress (8)
2	Dom Viol Records (0-4) --> Emotional Maltreat Records (0-4) --> Posttraumatic Stress (8)
2	Failure to Provide Needs Records (6-8) --> Feel Safe (8) --> Posttraumatic Stress (8)
2	Gross Motor (4) --> Physically Assaulted (8) --> Posttraumatic Stress (8)
2	Neighbrhd Support + Safety (4) --> Physically Assaulted (8) --> Posttraumatic Stress (8)
2	Physically Assaulted (8) --> Physically Threatened (8) --> Posttraumatic Stress (8)
2	Physically Threatened (8) --> Physically Assaulted (8) --> Posttraumatic Stress (8)
2	Prenatal Visits (2) --> Feel Safe (8) --> Posttraumatic Stress (8)
2	Sex (1) --> Physically Assaulted (8) --> Posttraumatic Stress (8)
2	Total Records (0-4) --> Physically Assaulted (8) --> Posttraumatic Stress (8)
2	Witness Violence (8) --> Physically Assaulted (8) --> Posttraumatic Stress (8)
2	Witness Violence (8) --> Physically Threatened (8) --> Posttraumatic Stress (8)
2	Peer Acceptance (Pre-K) (6) --> Physically Threatened (8) --> Posttraumatic Stress (8)
2	Press Total (6) --> Feel Safe (8) --> Posttraumatic Stress (8)
2	Schl Safety Qstnre Total (6) --> Witness Violence (8) --> Posttraumatic Stress (8)
3	Partner Acceptance (4) --> Partner Lack of Empathy (4) --> Physically Threatened (8) --> Posttraumatic Stress (8)
3	Age First CPS Referral (NA) --> Total Records (0-4) --> Physically Assaulted (8) --> Posttraumatic Stress (8)
3	Caregiver Lost Parent(s) (4) --> Neighbrhd Support + Safety (4) --> Physically Assaulted (8) --> Posttraumatic Stress (8)
3	Partner Control (4) --> Partner Lack of Empathy (4) --> Physically Threatened (8) --> Posttraumatic Stress (8)
3	Partner Lack of Empathy (4) --> Physically Threatened (8) --> Physically Assaulted (8) --> Posttraumatic Stress (8)
3	Dom Viol Substantiated Records (0-4) --> Dom Viol Records (0-4) --> Emotional Maltreat Records (0-4) --> Posttraumatic Stress (8)
3	Drug/Alcohol Substantiated Records (0-4) --> Total Records (0-4) --> Physically Assaulted (8) --> Posttraumatic Stress (8)
3	Edu Maltreat Records (6-8) --> Failure to Provide Needs Records (6-8) --> Feel Safe (8) --> Posttraumatic Stress (8)
3	Emotional Maltreat Records (0-4) --> Total Records (0-4) --> Physically Assaulted (8) --> Posttraumatic Stress (8)
3	Failure to Provide Needs Substantiated Records (6-8) --> Failure to Provide Needs Records (6-8) --> Feel Safe (8) --> Posttraumatic Stress (8)
3	Fapgar Total (2) --> Prenatal Visits (2) --> Feel Safe (8) --> Posttraumatic Stress (8)
3	Fine Motor (4) --> Gross Motor (4) --> Physically Assaulted (8) --> Posttraumatic Stress (8)
3	Gross Motor (4) --> Physically Assaulted (8) --> Physically Threatened (8) --> Posttraumatic Stress (8)
3	Motor Skills (4) --> Gross Motor (4) --> Physically Assaulted (8) --> Posttraumatic Stress (8)
3	Neglect Records (0-4) --> Total Records (0-4) --> Physically Assaulted (8) --> Posttraumatic Stress (8)
3	Neighbrhd Support + Safety (4) --> Gross Motor (4) --> Physically Assaulted (8) --> Posttraumatic Stress (8)
3	Neighbrhd Support + Safety (4) --> Physically Assaulted (8) --> Physically Threatened (8) --> Posttraumatic Stress (8)
3	Phys Abuse Records (0-4) --> Total Records (0-4) --> Physically Assaulted (8) --> Posttraumatic Stress (8)
3	Race (B) (1) --> Total Records (0-4) --> Physically Assaulted (8) --> Posttraumatic Stress (8)
3	Race (W) (1) --> Neighbrhd Support + Safety (4) --> Physically Assaulted (8) --> Posttraumatic Stress (8)
3	Race (W) (1) --> Schl Safety Qstnre Total (6) --> Witness Violence (8) --> Posttraumatic Stress (8)
3	Partner Relatedness (4) --> Partner Lack of Empathy (4) --> Physically Threatened (8) --> Posttraumatic Stress (8)
3	Severity - Failure to Provide Needs (6-8) --> Failure to Provide Needs Records (6-8) --> Feel Safe (8) --> Posttraumatic Stress (8)
3	Severity - Lack of Supervision (6-8) --> Failure to Provide Needs Records (6-8) --> Feel Safe (8) --> Posttraumatic Stress (8)
3	Severity - Phys Abuse (0-4) --> Total Records (0-4) --> Physically Assaulted (8) --> Posttraumatic Stress (8)
3	Sex (1) --> Physically Assaulted (8) --> Physically Threatened (8) --> Posttraumatic Stress (8)
3	Sexual Abuse Records (0-4) --> Total Records (0-4) --> Physically Assaulted (8) --> Posttraumatic Stress (8)
3	Social Support (4) --> Neighbrhd Support + Safety (4) --> Physically Assaulted (8) --> Posttraumatic Stress (8)
3	Total Allegation Records (0-4) --> Total Records (0-4) --> Physically Assaulted (8) --> Posttraumatic Stress (8)
3	Total Allegation Records (6-8) --> Failure to Provide Needs Records (6-8) --> Feel Safe (8) --> Posttraumatic Stress (8)
3	Total Records (0-4) --> Physically Assaulted (8) --> Physically Threatened (8) --> Posttraumatic Stress (8)
3	Total Battelle (4) --> Gross Motor (4) --> Physically Assaulted (8) --> Posttraumatic Stress (8)
3	Witness Violence (8) --> Physically Assaulted (8) --> Physically Threatened (8) --> Posttraumatic Stress (8)
3	Witness Violence (8) --> Physically Threatened (8) --> Physically Assaulted (8) --> Posttraumatic Stress (8)
3	Cognitive Competence (Pre-K) (6) --> Peer Acceptance (Pre-K) (6) --> Physically Threatened (8) --> Posttraumatic Stress (8)
3	Peer Acceptance (Pre-K) (6) --> Physically Threatened (8) --> Physically Assaulted (8) --> Posttraumatic Stress (8)
3	Schl Safety Qstnre Total (6) --> Witness Violence (8) --> Physically Assaulted (8) --> Posttraumatic Stress (8)
3	Schl Safety Qstnre Total (6) --> Witness Violence (8) --> Physically Threatened (8) --> Posttraumatic Stress (8)
4	Partner Acceptance (4) --> Partner Lack of Empathy (4) --> Physically Threatened (8) --> Physically Assaulted (8) --> Posttraumatic Stress (8)
4	Partner Acceptance (4) --> Partner Relatedness (4) --> Partner Lack of Empathy (4) --> Physically Threatened (8) --> Posttraumatic Stress (8)
4	Birth Year (1) --> Age First CPS Referral (NA) --> Total Records (0-4) --> Physically Assaulted (8) --> Posttraumatic Stress (8)
4	Birth Year (1) --> Cognitive Competence (Pre-K) (6) --> Peer Acceptance (Pre-K) (6) --> Physically Threatened (8) --> Posttraumatic Stress (8)
4	Age First CPS Referral (NA) --> Total Records (0-4) --> Physically Assaulted (8) --> Physically Threatened (8) --> Posttraumatic Stress (8)
4	Aggression (4) --> Partner Control (4) --> Partner Lack of Empathy (4) --> Physically Threatened (8) --> Posttraumatic Stress (8)
4	Partner Autonomy (4) --> Partner Control (4) --> Partner Lack of Empathy (4) --> Physically Threatened (8) --> Posttraumatic Stress (8)
4	Caregiver Lost Parent(s) (4) --> Partner Control (4) --> Partner Lack of Empathy (4) --> Physically Threatened (8) --> Posttraumatic Stress (8)
4	Caregiver Lost Parent(s) (4) --> Neighbrhd Support + Safety (4) --> Gross Motor (4) --> Physically Assaulted (8) --> Posttraumatic Stress (8)
4	Caregiver Lost Parent(s) (4) --> Neighbrhd Support + Safety (4) --> Physically Assaulted (8) --> Physically Threatened (8) --> Posttraumatic Stress (8)
4	Change Life Events (C) (4) --> Partner Relatedness (4) --> Partner Lack of Empathy (4) --> Physically Threatened (8) --> Posttraumatic Stress (8)
4	Partner Control (4) --> Partner Lack of Empathy (4) --> Physically Threatened (8) --> Physically Assaulted (8) --> Posttraumatic Stress (8)
4	Dom Viol Records (0-4) --> Emotional Maltreat Records (0-4) --> Total Records (0-4) --> Physically Assaulted (8) --> Posttraumatic Stress (8)
4	Drug/Alcohol Substantiated Records (0-4) --> Total Records (0-4) --> Physically Assaulted (8) --> Physically Threatened (8) --> Posttraumatic Stress (8)
4	Edu Maltreat Substantiated Records (0-4) --> Severity - Failure to Provide Needs (6-8) --> Failure to Provide Needs Records (6-8) --> Feel Safe (8) --> Posttraumatic Stress (8)
4	Edu Maltreat Substantiated Records (4-6) --> Failure to Provide Needs Substantiated Records (6-8) --> Failure to Provide Needs Records (6-8) --> Feel Safe (8) --> Posttraumatic Stress (8)
4	Edu Maltreat Substantiated Records (6-8) --> Edu Maltreat Records (6-8) --> Failure to Provide Needs Records (6-8) --> Feel Safe (8) --> Posttraumatic Stress (8)
4	Edu Maltreat Records (6-8) --> Total Allegation Records (6-8) --> Failure to Provide Needs Records (6-8) --> Feel Safe (8) --> Posttraumatic Stress (8)
4	Emotional Maltreat Records (0-4) --> Neglect Records (0-4) --> Total Records (0-4) --> Physically Assaulted (8) --> Posttraumatic Stress (8)
4	Emotional Maltreat Records (0-4) --> Total Allegation Records (0-4) --> Total Records (0-4) --> Physically Assaulted (8) --> Posttraumatic Stress (8)
4	Emotional Maltreat Records (0-4) --> Total Records (0-4) --> Physically Assaulted (8) --> Physically Threatened (8) --> Posttraumatic Stress (8)
4	Extteach6 --> Age First CPS Referral (NA) --> Total Records (0-4) --> Physically Assaulted (8) --> Posttraumatic Stress (8)
4	Fapgar Total (2) --> Partner Control (4) --> Partner Lack of Empathy (4) --> Physically Threatened (8) --> Posttraumatic Stress (8)
4	Fapgar Total (2) --> Partner Relatedness (4) --> Partner Lack of Empathy (4) --> Physically Threatened (8) --> Posttraumatic Stress (8)
4	Fapgar Total (2) --> Social Support (4) --> Neighbrhd Support + Safety (4) --> Physically Assaulted (8) --> Posttraumatic Stress (8)
4	Fine Motor (4) --> Gross Motor (4) --> Physically Assaulted (8) --> Physically Threatened (8) --> Posttraumatic Stress (8)
4	Fine Motor (4) --> Motor Skills (4) --> Gross Motor (4) --> Physically Assaulted (8) --> Posttraumatic Stress (8)
4	Hosa Total (4) --> Partner Control (4) --> Partner Lack of Empathy (4) --> Physically Threatened (8) --> Posttraumatic Stress (8)
4	Lack of Supervision Records (6-8) --> Severity - Failure to Provide Needs (6-8) --> Failure to Provide Needs Records (6-8) --> Feel Safe (8) --> Posttraumatic Stress (8)
4	Lack of Supervision Records (6-8) --> Severity - Lack of Supervision (6-8) --> Failure to Provide Needs Records (6-8) --> Feel Safe (8) --> Posttraumatic Stress (8)
4	Lack of Supervision Substantiated Records (6-8) --> Failure to Provide Needs Substantiated Records (6-8) --> Failure to Provide Needs Records (6-8) --> Feel Safe (8) --> Posttraumatic Stress (8)
4	Moral/Legal Maltreat Records (0-4) --> Neglect Records (0-4) --> Total Records (0-4) --> Physically Assaulted (8) --> Posttraumatic Stress (8)
4	Moral/Legal Maltreat Records (0-4) --> Total Allegation Records (0-4) --> Total Records (0-4) --> Physically Assaulted (8) --> Posttraumatic Stress (8)
4	Motor Skills (4) --> Gross Motor (4) --> Physically Assaulted (8) --> Physically Threatened (8) --> Posttraumatic Stress (8)
4	Motor Skills (4) --> Total Battelle (4) --> Gross Motor (4) --> Physically Assaulted (8) --> Posttraumatic Stress (8)
4	Neglect Records (0-4) --> Phys Abuse Records (0-4) --> Total Records (0-4) --> Physically Assaulted (8) --> Posttraumatic Stress (8)
4	Neglect Records (0-4) --> Total Records (0-4) --> Physically Assaulted (8) --> Physically Threatened (8) --> Posttraumatic Stress (8)
4	Neglect Substantiated Records (0-4) --> Drug/Alcohol Substantiated Records (0-4) --> Total Records (0-4) --> Physically Assaulted (8) --> Posttraumatic Stress (8)
4	Neglect Substantiated Records (6-8) --> Failure to Provide Needs Substantiated Records (6-8) --> Failure to Provide Needs Records (6-8) --> Feel Safe (8) --> Posttraumatic Stress (8)
4	Neighbrhd Support + Safety (4) --> Gross Motor (4) --> Physically Assaulted (8) --> Physically Threatened (8) --> Posttraumatic Stress (8)
4	Phys Abuse Records (0-4) --> Total Records (0-4) --> Physically Assaulted (8) --> Physically Threatened (8) --> Posttraumatic Stress (8)
4	Phys Abuse Substantiated Records (0-4) --> Phys Abuse Records (0-4) --> Total Records (0-4) --> Physically Assaulted (8) --> Posttraumatic Stress (8)
4	Race (B) (1) --> Race (W) (1) --> Neighbrhd Support + Safety (4) --> Physically Assaulted (8) --> Posttraumatic Stress (8)
4	Race (B) (1) --> Race (W) (1) --> Schl Safety Qstnre Total (6) --> Witness Violence (8) --> Posttraumatic Stress (8)
4	Race (B) (1) --> Severity - Phys Abuse (0-4) --> Total Records (0-4) --> Physically Assaulted (8) --> Posttraumatic Stress (8)
4	Race (B) (1) --> Total Records (0-4) --> Physically Assaulted (8) --> Physically Threatened (8) --> Posttraumatic Stress (8)
4	Race (H) (1) --> Race (B) (1) --> Total Records (0-4) --> Physically Assaulted (8) --> Posttraumatic Stress (8)
4	Race (H) (1) --> Race (W) (1) --> Neighbrhd Support + Safety (4) --> Physically Assaulted (8) --> Posttraumatic Stress (8)
4	Race (H) (1) --> Race (W) (1) --> Schl Safety Qstnre Total (6) --> Witness Violence (8) --> Posttraumatic Stress (8)
4	Race (W) (1) --> Neighbrhd Support + Safety (4) --> Gross Motor (4) --> Physically Assaulted (8) --> Posttraumatic Stress (8)
4	Race (W) (1) --> Neighbrhd Support + Safety (4) --> Physically Assaulted (8) --> Physically Threatened (8) --> Posttraumatic Stress (8)
4	Race (W) (1) --> Race (B) (1) --> Total Records (0-4) --> Physically Assaulted (8) --> Posttraumatic Stress (8)
4	Race (W) (1) --> Schl Safety Qstnre Total (6) --> Witness Violence (8) --> Physically Assaulted (8) --> Posttraumatic Stress (8)
4	Race (W) (1) --> Schl Safety Qstnre Total (6) --> Witness Violence (8) --> Physically Threatened (8) --> Posttraumatic Stress (8)
4	Partner Relatedness (4) --> Partner Acceptance (4) --> Partner Lack of Empathy (4) --> Physically Threatened (8) --> Posttraumatic Stress (8)
4	Partner Relatedness (4) --> Partner Lack of Empathy (4) --> Physically Threatened (8) --> Physically Assaulted (8) --> Posttraumatic Stress (8)
4	Severity - Emotional Maltreatment (4-6) --> Caregiver Lost Parent(s) (4) --> Neighbrhd Support + Safety (4) --> Physically Assaulted (8) --> Posttraumatic Stress (8)
4	Severity - Failure to Provide Needs (0-4) --> Age First CPS Referral (NA) --> Total Records (0-4) --> Physically Assaulted (8) --> Posttraumatic Stress (8)
4	Severity - Failure to Provide Needs (0-4) --> Total Allegation Records (0-4) --> Total Records (0-4) --> Physically Assaulted (8) --> Posttraumatic Stress (8)
4	Severity - Failure to Provide Needs (4-6) --> Severity - Failure to Provide Needs (6-8) --> Failure to Provide Needs Records (6-8) --> Feel Safe (8) --> Posttraumatic Stress (8)
4	Severity - Phys Abuse (0-4) --> Phys Abuse Records (0-4) --> Total Records (0-4) --> Physically Assaulted (8) --> Posttraumatic Stress (8)
4	Severity - Phys Abuse (0-4) --> Total Records (0-4) --> Physically Assaulted (8) --> Physically Threatened (8) --> Posttraumatic Stress (8)
4	Severity - Sexual Abuse (0-4) --> Phys Abuse Records (0-4) --> Total Records (0-4) --> Physically Assaulted (8) --> Posttraumatic Stress (8)
4	Severity - Sexual Abuse (0-4) --> Sexual Abuse Records (0-4) --> Total Records (0-4) --> Physically Assaulted (8) --> Posttraumatic Stress (8)
4	Sex (1) --> Fine Motor (4) --> Gross Motor (4) --> Physically Assaulted (8) --> Posttraumatic Stress (8)
4	Sexual Abuse Records (0-4) --> Total Records (0-4) --> Physically Assaulted (8) --> Physically Threatened (8) --> Posttraumatic Stress (8)
4	Sexual Abuse Substantiated Records (0-4) --> Sexual Abuse Records (0-4) --> Total Records (0-4) --> Physically Assaulted (8) --> Posttraumatic Stress (8)
4	Social Support (4) --> Partner Acceptance (4) --> Partner Lack of Empathy (4) --> Physically Threatened (8) --> Posttraumatic Stress (8)
4	Social Support (4) --> Neighbrhd Support + Safety (4) --> Gross Motor (4) --> Physically Assaulted (8) --> Posttraumatic Stress (8)
4	Social Support (4) --> Neighbrhd Support + Safety (4) --> Physically Assaulted (8) --> Physically Threatened (8) --> Posttraumatic Stress (8)
4	Social Support (4) --> Partner Relatedness (4) --> Partner Lack of Empathy (4) --> Physically Threatened (8) --> Posttraumatic Stress (8)
4	Total Substantiated Records (6-8) --> Total Allegation Records (6-8) --> Failure to Provide Needs Records (6-8) --> Feel Safe (8) --> Posttraumatic Stress (8)
4	Total Allegation Records (0-4) --> Phys Abuse Records (0-4) --> Total Records (0-4) --> Physically Assaulted (8) --> Posttraumatic Stress (8)
4	Total Allegation Records (0-4) --> Total Records (0-4) --> Physically Assaulted (8) --> Physically Threatened (8) --> Posttraumatic Stress (8)
4	Total Substantiated Records (0-4) --> Neglect Records (0-4) --> Total Records (0-4) --> Physically Assaulted (8) --> Posttraumatic Stress (8)
4	Total Substantiated Records (0-4) --> Total Allegation Records (0-4) --> Total Records (0-4) --> Physically Assaulted (8) --> Posttraumatic Stress (8)
4	Total Battelle (4) --> Gross Motor (4) --> Physically Assaulted (8) --> Physically Threatened (8) --> Posttraumatic Stress (8)
4	Cognitive Competence (Pre-K) (6) --> Peer Acceptance (Pre-K) (6) --> Physically Threatened (8) --> Physically Assaulted (8) --> Posttraumatic Stress (8)
4	Schl Safety Qstnre Total (6) --> Witness Violence (8) --> Physically Assaulted (8) --> Physically Threatened (8) --> Posttraumatic Stress (8)
4	Schl Safety Qstnre Total (6) --> Witness Violence (8) --> Physically Threatened (8) --> Physically Assaulted (8) --> Posttraumatic Stress (8)
